# Accounting for gene action improves the accuracy of polygenic scores for some complex traits

**DOI:** 10.64898/2026.10.15.26365665

**Authors:** Yuxuan Sun, Fabio Morgante, Trudy F.C. Mackay

## Abstract

Polygenic scores (PGS) predict an individual’s genetic value for a complex trait of interest by aggregating effect size estimates from genome-wide association studies (GWAS). While powerful, this approach assumes that genetic variants affect the phenotype in an additive way, which might be problematic when dominance is part of the genetic architecture. To address this limitation, we developed PGS_*a,d*_, a simple polygenic scoring framework, rooted in quantitative genetics theory, that incorporates both additive (*a*) and dominance effects (*d*) directly. We evaluated PGS_*a,d*_ against the standard GWAS-based PGS (PGS_*β*_) in simulations. The results showed that PGS_*a,d*_ consistently achieved lower root mean squared error (RMSE) and progressively higher *R*^2^ as dominance contributed more to the genetic architecture. We then applied the method to 16 blood cell traits, height, and body mass index (BMI) from UK Biobank. PGS_*a,d*_ showed comparable *R*^2^ to PGS_*β*_ for all traits (including height and BMI whose architecture is predominantly additive) and significantly lower RMSE for four traits after strict Bonferroni correction. Across traits, RMSE improvement from PGS_*a,d*_ was positively associated with the magnitude of the estimated dominance effects, whereby traits with larger dominance effects displayed lower RMSE from PGS_*a,d*_. As a byproduct of our analysis, we also identified 141 variants in 39 genomic regions with significant dominance effects after Bonferroni correction across traits, recapitulating known associations and identifying novel ones. Together, these results show that explicitly modeling additive and dominance effects is a robust strategy that can improve individual-level predictions, especially when dominance contributes to complex trait architecture.
