## Supplemental Tables for "Accounting for gene action improves the accuracy of polygenic scores for some complex traits"

### Sheet: S1_Table
Trait	Phenotype	CHR	Lead_SNP	Lead_POS	Lead_p_d	Peak_start	Peak_end	Peak_width_bp	N_sig_SNPs	Rest_SNPs	n_tested_snps_trait	peak_id
RBC#	Red Blood Cell Count	6	rs7775698	135418635	1.73862116241552e-11	135411228	135432552	21324	7	rs9376090;rs11759553;rs4895441;rs9376092;rs9402686;rs9494145	4053	chr6_peak1
RBC#	Red Blood Cell Count	9	rs507666	136149399	4.6244084166716e-14	136137065	136154168	17103	8	rs687621;rs657152;rs643434;rs612169;rs505922;rs651007;rs579459	4053	chr9_peak1
HGB	Haemoglobin Concentration	9	rs507666	136149399	6.28004128111654e-11	136137065	136154168	17103	8	rs687621;rs657152;rs643434;rs612169;rs505922;rs651007;rs579459	4601	chr9_peak1
MCV	Mean Corpuscular Volume	6	rs7775698	135418635	1.40956953551707e-17	135411228	135435501	24273	8	rs9376090;rs11759553;rs4895441;rs9376092;rs9402686;rs9494145;rs9483788	6016	chr6_peak1
MCV	Mean Corpuscular Volume	22	rs4820268	37469591	1.10355161378959e-13	37469590	37470224	634	3	Affx-89007920;rs2413450	6016	chr22_peak1
RDW	Red Blood Cell Distribution Width	1	rs3811444	248039451	7.91444859975415e-11	248039451	248039451	0	1		5643	chr1_peak1
RDW	Red Blood Cell Distribution Width	19	rs445925	45415640	1.46351037427536e-16	45415640	45415640	0	1		5643	chr19_peak1
RDW	Red Blood Cell Distribution Width	22	rs2413450	37470224	6.31255775091313e-11	37469590	37470224	634	3	Affx-89007920;rs4820268	5643	chr22_peak1
MSCV	Mean Sphered Cell Volume	1	Affx-52122172	25629943	1.26606163906704e-16	25583610	25754025	170415	5	rs72660908;rs139898146;rs111941366;rs909832	4266	chr1_peak1
MSCV	Mean Sphered Cell Volume	1	rs857721	158612548	5.05811421549962e-12	158517142	158612548	95406	5	rs41273491;rs857685;rs3737515;rs857725	4266	chr1_peak2
MSCV	Mean Sphered Cell Volume	6	rs13194491	27037080	1.84734774332576e-08	27037080	27037080	0	1		4266	chr6_peak1
MSCV	Mean Sphered Cell Volume	6	rs7775698	135418635	1.09197596877955e-08	135411228	135427817	16589	6	rs9376090;rs11759553;rs4895441;rs9376092;rs9402686	4266	chr6_peak2
MSCV	Mean Sphered Cell Volume	10	rs16926246	71093392	4.13264114073769e-08	71093392	71093392	0	1		4266	chr10_peak1
RET%	Reticulocyte Percentage	1	Affx-52122172	25629943	1.61043599352696e-28	25600747	25629943	29196	2	rs139898146	4383	chr1_peak1
RET%	Reticulocyte Percentage	1	rs857721	158612548	2.5943233964947e-09	158577109	158612548	35439	4	rs857685;rs3737515;rs857725	4383	chr1_peak2
RET%	Reticulocyte Percentage	2	rs57467915	220081416	1.29459231323031e-10	220081416	220165527	84111	2	rs79047930	4383	chr2_peak1
RET%	Reticulocyte Percentage	10	rs16926246	71093392	1.50621952124827e-12	71093392	71093392	0	1		4383	chr10_peak1
HLR%	High Light Scatter Reticulocyte Percentage	2	rs57467915	220081416	7.16272021913325e-11	220081416	220165527	84111	2	rs79047930	4124	chr2_peak1
HLR%	High Light Scatter Reticulocyte Percentage	10	rs16926246	71093392	3.56391387568809e-10	71093392	71093392	0	1		4124	chr10_peak1
HLR%	High Light Scatter Reticulocyte Percentage	19	rs445925	45415640	5.62997233847533e-10	45415640	45415640	0	1		4124	chr19_peak1
PLT#	Platelet Count	1	rs139898146	25600747	6.43344859897109e-33	25583610	25826502	242892	11	rs72660908;Affx-52122172;rs78809829;rs1053438;rs9689;rs686631;rs111941366;rs909832;rs10903129;rs34491689	6800	chr1_peak1
PLT#	Platelet Count	1	rs74227709	247722588	2.86551153158773e-08	247719769	247722588	2819	2	rs56043070	6800	chr1_peak2
PLT#	Platelet Count	3	rs1354034	56849749	6.47494380245865e-26	56849749	56865776	16027	2	rs12485738	6800	chr3_peak1
PLT#	Platelet Count	6	rs7775698	135418635	2.42211079575481e-08	135411228	135427817	16589	6	rs9376090;rs11759553;rs4895441;rs9376092;rs9402686	6800	chr6_peak1
PLT#	Platelet Count	7	rs342281	106361843	1.76082371498268e-07	106359216	106372219	13003	3	rs342275;rs342293	6800	chr7_peak1
PLT#	Platelet Count	12	rs7961894	122365583	7.69511148567008e-15	122365583	122365583	0	1		6800	chr12_peak1
PLT#	Platelet Count	18	rs11082304	20720973	8.8086787379634e-13	20720973	20720973	0	1		6800	chr18_peak1
PCT	Plateletcrit	1	rs2236055	12042261	1.17122184323528e-07	12042261	12042261	0	1		4611	chr1_peak1
PCT	Plateletcrit	1	rs139898146	25600747	1.50397468404285e-37	25583610	25826502	242892	11	rs72660908;Affx-52122172;rs78809829;rs1053438;rs9689;rs686631;rs111941366;rs909832;rs10903129;rs34491689	4611	chr1_peak2
PCT	Plateletcrit	3	rs1354034	56849749	2.56595559088971e-08	56849749	56849749	0	1		4611	chr3_peak1
PCT	Plateletcrit	6	rs4895441	135426573	1.84767312641921e-08	135411228	135427817	16589	6	rs9376090;rs7775698;rs11759553;rs9376092;rs9402686	4611	chr6_peak1
PDW	Platelet Distribution Width	1	Affx-52122172	25629943	4.34905244884725e-16	25583610	25754025	170415	5	rs72660908;rs139898146;rs111941366;rs909832	4335	chr1_peak1
PDW	Platelet Distribution Width	12	rs7961894	122365583	3.99893584092875e-21	122365583	122365583	0	1		4335	chr12_peak1
PDW	Platelet Distribution Width	18	rs11082304	20720973	9.90327901206599e-10	20720973	20720973	0	1		4335	chr18_peak1
PDW	Platelet Distribution Width	20	rs463312	57597970	3.64642151637438e-53	57594684	57597970	3286	2	rs34524896	4335	chr20_peak1
EO%	Eosinophil Percentage	6	rs2394173	29773158	1.03317716106583e-09	29737677	29944158	206481	14	rs2844843;rs2735035;rs2523409;rs76086322;rs4713270;rs4959037;rs12193110;rs12195260;rs3823355;rs3823358;rs6903753;rs3823374;rs3823375	4801	chr6_peak1
EO%	Eosinophil Percentage	6	rs4410767	32448129	6.24203441569013e-07	32448129	32448129	0	1		4801	chr6_peak2
EO%	Eosinophil Percentage	11	rs34108746	57146225	1.09453288524975e-53	57076820	57146225	69405	2	rs78489201	4801	chr11_peak1

### Sheet: S2_Table
Trait	Mean_R2_PGSad	Mean_R2_PGSbeta	Diff	t statistics	P-value	Significance
WBC_count	0.0225529	0.0250354	-0.00248258	-19.7794	3.85416e-05	s
RBC_count	0.0741619	0.0791627	-0.00500077	-5.77692	0.00445895	ns
Haemoglobin	0.0299106	0.0318883	-0.00197773	-8.80809	0.000916637	s
MCV	0.104353	0.111511	-0.0071581	-8.29188	0.00115494	s		s=significant
RDW	0.0675442	0.0684983	-0.000954068	-1.19509	0.298063	ns		ns= not significant
Platelet_count	0.129109	0.130914	-0.00180505	-2.73513	0.0521667	ns
Plateletcrit	0.100106	0.101982	-0.00187598	-6.569	0.00277888	s
PDW	0.109679	0.11183	-0.00215068	-4.62841	0.00981891	ns
Lymphocyte_perc	0.0463112	0.0493151	-0.00300394	-6.53969	0.00282543	s
Monocyte_perc	0.0930868	0.100877	-0.00779007	-4.98568	0.0075668	ns
Neutrophill_perc	0.0384746	0.040673	-0.00219845	-5.71824	0.00462769	ns
Eosinophill_perc	0.0623763	0.0634451	-0.00106889	-4.29448	0.012701	ns
Basophill_perc	0.0187877	0.0194723	-0.000684658	-7.81389	0.00144774	s
Reticulocyte_perc	0.0487894	0.0524214	-0.00363202	-9.3295	0.000734792	s
MSCV	0.0859444	0.0924353	-0.00649085	-12.7989	0.000214776	s
HLR_perc	0.0543412	0.0569252	-0.002584	-5.33357	0.00595097	ns
Height	1.9414	2.43576	-0.494358	-1.70044	0.16427	ns
BMI	0.881172	0.912857	-0.031685	-0.895682	0.421052	ns

### Sheet: S3_Table
trait	Mean RMSE for PGSad	Mean RMSE for PGSbeta	Diff	t statistics	P-value	Significance
WBC_count	1.41046	2.0919	-0.681447	-3.09134	0.0365267	ns
RBC_count	0.994305	1.36413	-0.369828	-2.49103	0.06741	ns
Haemoglobin	1.067	1.05433	0.0126685	0.123414	0.907732	ns
MCV	3.83897	3.66109	0.177881	1.31313	0.259403	ns
RDW	2.39205	4.59708	-2.20503	-8.89193	0.000883909	s			s=significant
Platelet_count	1.30479	2.04025	-0.735465	-1.64666	0.174973	ns			ns= not significant
Plateletcrit	1.24949	1.39275	-0.143256	-0.589586	0.58716	ns
PDW	1.75908	2.74423	-0.98515	-2.63595	0.0578247	ns
Lymphocyte_perc	1.14289	1.03782	0.105069	3.75941	0.019785	ns
Monocyte_perc	2.1032	5.51959	-3.41639	-14.7149	0.000124126	s
Neutrophill_perc	1.00563	1.38943	-0.383799	-9.79056	0.000609965	s
Eosinophill_perc	1.20942	1.94364	-0.734212	-4.17092	0.0140207	ns
Basophill_perc	1.0267	1.06645	-0.0397517	-1.84139	0.139373	ns
Reticulocyte_perc	2.68456	3.47786	-0.793307	-7.0206	0.00216812	s
MSCV	1.13235	1.21974	-0.0873889	-0.595187	0.583756	ns
HLR_perc	2.60502	3.14343	-0.538412	-2.61156	0.0593224	ns
Height	0.101919	0.104489	-0.00257034	-9.25018	0.000759362	s
BMI	0.0189246	0.018776	0.000148666	0.79407	0.471604	ns
